# Autoimmune encephalitis patients identified among individuals attending Swedish memory clinics

**DOI:** 10.64898/2026.02.09.26345301

**Authors:** A Freitas-Huhtamäki, N Kleebauer, A Gardner, J Lundberg, M Esbjörnsson, R Da Silva Rodrigues, Patrick Waters, M Scheller-Nissen, M Blaabjerg, N Bogdanovic, J Theorell

**Author notes:** **Correspondence to:**, Center for Infectious Medicine, Department of Medicine Huddinge, Karolinska Institutet, Stockholm, Sweden; Mailing address: CIM/ANA Futura, Alfred Nobles Allé 8B, 141 52 Huddinge, Karolinska Institutet.

## Abstract

**Introduction:** Neurodegenerative dementia syndromes are severely debilitating, progressive and increasing in incidence with an ageing population. A treatable differential diagnosis to neurodegenerative dementia is autoimmune encephalitis (AE), but AE patients are often misdiagnosed, delaying treatment. Previous work in the Netherlands has shown that 0.8% of patients with suspected neurodegenerative dementia suffer from AE. In Sweden, there is considerable variability in the prevalence of AE, possibly indicating under-diagnosis. We hypothesized that some Swedish individuals seeking care for memory impairment might suffer from an undetected AE and that these would show aberrances in available markers of neuroinflammation.

**Methods:** We retrospectively screened frozen sera from 1041 individuals seen between 2019 and 2023 at the Karolinska University hospital memory clinics in Stockholm for autoantibodies to contactin-associated protein-like 2 (CASPR2), leucine-rich glioma-inactivated 1 (LGI1), gamma-aminobutyric acid receptor B (GABA_B_R), the n-methyl-d-aspartate receptor (NMDA-R) and Immunoglobulin superfamily containing LAMP, OBCAM, and Neurotrimin family member 5 (IgLON5) using live cell-based assays (CBAs) and scored them by microscopy. Serum and CSF from suspected positive patient samples were re-tested and titrated by live CBA, commercial fixed CBAs and tissue based assays.

**Results:** 8 of the 1021 individuals, or 0.8% of the cohort, tested positive in at least three different tests for antibodies to CASPR2 (n=3), GABABR (n=2), LGI1 (n=1) and NMDAR (n=2). Seven of these patients had not been previously diagnosed with AE. Apart from two CASPR2-antibody positive patients showing neuropathic pain and seizures and neuromyotonia, respectively, the patients lacked clinical signs of encephalitis aside from memory impairment and affect lability. The antibody-positive patients did not differ significantly from autoantibody-negative patients in any available clinical parameter. None showed signs of inflammation on brain magnetic resonance tomography, and 2/7 lacked any sign of neuroinflammation in the CSF with available tests, which is commonly seen in later-onset AE.

**Conclusion:** Our work identifies undiagnosed AE patients with subtle symptomatology among Swedish memory clinic visitors, that cannot be sensitively separated from antibody-negative patients with current diagnostic tests. Our results suggest the need for the introduction of more sensitive markers of neuroinflammation to the memory clinic to identify and treat individuals with AE among sufferers of memory impairment.
