## Supplemental tables 1-3 in different tabs for "Autoimmune encephalitis patients identified among individuals attending Swedish memory clinics"

### Sheet: Table_1
Protein	Fused tag	VectorBuilder catalogue number	Vector size	Promoter	ORF	Antibiotic resistance
CASPR2	EGFP	VB230730-1331huu	8237	EF1A	hCNTNAP2[NM_014141.6]/EGFP	Ampicillin
GABABR1	3xFLAG	VB220705-1040shn	5889	CMV	hGABBR1[NM_001470.4]/3xFLAG	Ampicillin
GABAB-R2	3xFLAG	VB220705-1041ads	5829	CMV	hGABBR2[NM_005458.8]/3xFLAG	Ampicillin
IgLON5	EGFP	VB230614-1124geq	4662	CMV	hIGLON5[NM_001101372.3]/EGFP	Ampicillin

### Sheet: Table_2
	Number of patients	Percent
Subjective or mild cognitive impairment	525	51.4
Alzheimer's disease	299	29.3
Vascular/alcohol-related/unspecified dementia and normal-pressure hydrocephalus	63	6.2
Affective and anxiety-related disorders	53	5.2
Frontotemporal/Lewy body/Parkinson related dementia	34	3.3
Cerebrovascular	15	1.5
Metabolic syndrome only	12	1.2
Chronic fatigue syndrome and fibromyalgia	12	1.2
Multiple sclerosis	3	0.3
Psoriasis	3	0.3
Systemic lupus arythematosus	1	0.1
Autoimmune encephalitis	1	0.1

### Sheet: Table_3
	Antibody-negative patients		Antibody-positive patients
Variable	Normal, n	Abnormal, n	Normal, n	Abnormal, n	Fisher_p	adjusted.p
Blood HbA1c	598	89	6	0	1	1
Hemoglobin	667	78	5	2	0.165121	1
Blood leukocytes	695	85	5	2	0.175863	1
Blood sinking ratio	606	113	7	0	0.603426	1
Blood platelet count	753	38	7	0	1	1
CSF albumin	733	145	6	2	0.626032	1
CSF beta-amyloid 42/40 quotingent	547	439	6	2	0.311955	1
CSF beta-amyloid 42	742	244	7	1	0.687349	1
CSF phospho-tau	614	372	6	2	0.717238	1
CSF neurofilament light	780	204	5	3	0.374471	1
CSF tau	584	402	6	2	0.484076	1
Plasma ALAT	689	28	7	0	1	1
Plasma Albumin	656	67	7	0	1	1
Plasma ASAT	686	35	7	0	1	1
Plasma Calcium	657	64	7	0	1	1
Plasma High-density lipoproteins	662	44	5	1	0.325077	1
Plasma homocysteine	521	238	6	1	0.444528	1
Plasma potassium	681	39	7	0	1	1
Plasma cholesterol	622	84	6	0	1	1
Plasma creatinin	647	75	7	0	1	1
Plasma Low-density lipoproteins	596	103	6	0	0.600176	1
Plasma sodium	688	31	7	0	1	1
Serum 25OH-vitamin D	578	152	6	0	0.354464	1
Serum Carbohydrate-Deficient Transferrin (CDT)	642	47	6	0	1	1
Serum thyroid-stimulating hormone (TSH)	638	45	5	1	0.340416	1
CSF leukocytes above 2/microliter	812	201	6	2	0.662391	1
CSF kappa-free light chain intrathecal fraction or CSF-specific oligoclonal bands on eletrophoresis	818	104	6	2	0.229	1
